# Identification of atypical circulating tumor cells with prognostic value in metastatic breast cancer patients

**DOI:** 10.1101/2020.09.29.20203653

**Authors:** Alexia Lopresti, Laurys Boudin, Pascal Finetti, Séverine Garnier, Anaïs Aulas, Maria-Lucia Liberatoscioli, Olivier Cabaud, Arnaud Guille, Alexandre de Nonneville, Quentin Dacosta, Emilie Denicolai, Jihane Pakradouni, Anthony Goncalves, Daniel Birnbaum, Claire Acquaviva, François Bertucci, Emilie Mamessier

## Abstract

**Background:** Circulating tumor cells (CTCs) have a strong potential as a quasi-non-invasive tool to set up precision medicine strategy for cancer patients. Tremendous efforts have been made to develop the second-generation of “filtration-based” technologies to detect CTCs, revealing a surprising heterogeneity among those cells. Here, we performed the largest and simultaneous analysis of all atypical circulating tumor cells (*aCTCs*) detected with a filtration-based technology, in a cohort of metastatic breast cancer (mBC) patients, and correlated their presence with clinicopathological and survival data.

**Methods:** The PERMED-01 study enrolled patients with mBC refractory to systemic therapy. We prospectively analyzed *aCTCs* present at the time of inclusion in the study, using the Screencell®Cyto device (n=91). Subsets cut-offs were established and evaluated for correlation with clinicopathological data, including progression-free survival (PFS) and overall survival (OS).

**Results:** The median number of *aCTCs* found in mBC was 8.3 per mL of blood. Three subsets of *aCTCs*, absent from controls, were observed in mBC patients: single (*s-aCTCs*), circulating tumor micro-emboli (CTM), and giant-*aCTCs* (*g-aCTCs*). The presence of *g-aCTCs* was associated with shorter PFS and OS in multivariate analyses. For 23 cases, the analysis was completed with advanced immunofluorescence staining and showed that *CTM* and *g-aCTCs* displayed a hybrid phenotype for epithelial and mesenchymal markers.

**Conclusions:** This study highlights the heterogeneity of *aCTCs* in mBC patients both at the cytomorphological and molecular levels when using a Screencell®Cyto device. It reveals the *g-aCTC* subset as a prognostic factor and a potential stratification tool that might help to orientate late-stage mBC patients’ therapeutic care.
