## Additional_File3_TableS1 for "Identification of atypical circulating tumor cells with prognostic value in metastatic breast cancer patients"

### Sheet: Sup Table S1
Supplementary Table 1. Summary of the cytomorphological criteria used to define each aCTC subset
Characteristics	s-aCTC	CTM	g-aCTC	/!\ Might be observed on
Irregularity of nuclear borders	Yes	Yes	Yes	Endothelial circulating cells found in microemboli (tEC-CTM), megakaryocytes
Dense hyperchromatic nucleus	Yes	Yes	Yes	megakaryocytes
Morphology variants	Round	Cluster of cells	Amorphous, oblong, spindle-shaped, round, and tadpole-shaped
Anisonucleosis	-	> 0.5	-
Number of cells	1	≥ 3	1	Endothelial circulating cells found in microemboli (tEC-CTM)
Multilobular or with separated polymorphic nuclei	No	No	Yes	megakaryocytes
Cell size	Variable	usually < 50µm	≥ 50	megakaryocytes
Nucleus size	≈ 20µm (+/-4 µm in the literrature)	< 20µm	≥ 20µm	megakaryocytes (enlarged nuclei)
Nucleocytoplasmic (N/C) ratio	High (N/C > 0.75)	High to Medium	Low ( 0.5 > N/C)	megakaryocytes (Low)
