## Additional_File3_TableS2 for "Identification of atypical circulating tumor cells with prognostic value in metastatic breast cancer patients"

### Sheet: Sup Table S2
Supplementary Table 2: Antibodies used for immunofluorescence
Primary antibodies
Antibody name	Type	Supplier	Reference	Remarks
LGR5	rabbit polyclonal	Abgent	AP2745D
Pan-cytokeratin C-11	mouse IgG1	Abcam	ab7753	Peptides to KRT4, KRT5, KRT6, KRT8, KRT10, KRT13, KRT18
EPCAM	mouse IgG1	Invitrogen	MA5-12153
VIMENTIN	chicken poyclonal	R&D system	NB300-223
ABCB1	mouse IgG2b	Becton Dickinson	557001
CD45-AF488	mouse IgG1	Biolegend	304017	Antibody labelled with alexa fluor 488
Secondary antibodies
Antibody name	Fluorophore	Supplier	Reference
Goat anti-mouse IgG2b	DL405	Jackson ImmunoResearch	115-475-207
Donkey anti-rabbit	DL549	Jackson ImmunoResearch	711-166-152
Goat anti-mouse IgG1	AL647	Jackson ImmunoResearch	115-605-205
Gonkey anti-chicken	A680	Jackson ImmunoResearch	703-625-155
