## Additional_File3_TableS3 for "Identification of atypical circulating tumor cells with prognostic value in metastatic breast cancer patients"

### Sheet: Sup Table S3
Supplementary Table 3: Summary of systemic therapies received before and after inclusion
	Therapy	Before inclusion	After inclusion
Number of previous lines of systemic, median (range)	chemotherapy	3 (1-7)	1 (0-6)
	hormone therapy	1 (1-5)	0 (0-2)
	immune therapy	0 (0-1)	0 (0-1)
	targeted therapy	1 (0-5)	1 (0-2)
Number of patients pre-treated with systemic, N (%)	chemotherapy	85 (93%)	84 (92%)
	hormone therapy	55 (60%)	26 (29%)
	immune therapy	1 (1%)	3 (3%)
	targeted therapy	59 (65%)	42 (54%)
