## Additional_File3_TableS4 for "Identification of atypical circulating tumor cells with prognostic value in metastatic breast cancer patients"

### Sheet: Sup Table S4
Supplementary Table 4. Distribution of aCTC subsets in the population of mBC patients
s-aCTCs: Single epithelioid cells ; CTM: cluster of cells ; g-aCTCs: Giant epithelioid cells
Nb: Number ; SD : Standard deviation ; Min: minimal ; Max: maximal
Numbers of CTCs are per mL
#: values per ml of blood per patient;
¤: using cut-off specific for each cell type
	All atypical circulating cells (s-aCTCs, CTM, g-aCTCs)	s-aCTC	CTM	g-aCTC
Median value#	8.33	2	1.33	0
Min - Max values#	0 - 481.6	0 - 51	0 - 479.6	0 - 10.3
Mean [SD] value#	27.17 [+/- 71.8]	4.0 [+/-6.7]	21.9 [+/-71.1]	1.2 [+/-2.1]
Nb of subjects with ≥ 1 event / filter	87/91	72/91	47/91	33/91
% of subjects with ≥ 1 event / filter	0.96	0.79	0.52	0.36
Nb of subjects defined as positive¤	41	49	22	42
% of subjects defined as positive¤	0.45	0.54	0.24	0.46
