## Additional_File3_TableS5 for "Identification of atypical circulating tumor cells with prognostic value in metastatic breast cancer patients"

### Sheet: Sup Table S5
Supplementary Table 5. Correlations between aCTCs and aCTC subsets and clinicopathological variables
#, variables tested as continuous values
	All atypical circulating cells			s-aCTCs			CTM			g-aCTCs
	N	Odds ratio [95%CI]	p-value	N	Odds ratio [95%CI]	p-value	N	Odds ratio [95%CI]	p-value	N	Odds ratio [95%CI]	p-value
Age at inclusion#, years	91	1.00 [0.97-1.03]	0.83	91	0.98 [0.95-1.01]	0.219	91	0.99 [0.96-1.02]	0.556	91	1.00 [0.97-1.04]	0.823
Metastasis to diagnosis interval#, years	91	0.99 [0.93-1.06]	0.819	91	1.04 [0.97-1.11]	0.372	91	0.92 [0.86-0.98]	0.0451	91	1.07 [0.99-1.16]	0.089
Pathological type primary tumor, lobular vs. ductal	81	1.34 [0.33-5.43]	0.728	81	0.83 [0.21-3.35]	0.825	81	2.00 [0.45-8.98]	0.448	81	3.77 [0.86-16.55]	0.14
Pathological grade primary, 2 vs. 1	74	4.5e-08 [0e+00-Inf]	0.992	74	0.28 [0.04-1.95]	0.282	74	0.76 [0.15-3.78]	0.775	74	0.59 [0.12-2.94]	0.588
Pathological grade primary, 3 vs. 1	74	2.5e-08 [0e+00-Inf]	0.992	74	0.24 [0.035-1.61]	0.216	74	0.70 [0.14-3.47]	0.717	74	0.21 [0.042-1.09]	0.12
Molecular subtype of primary, HER2+ vs. HR+/HER2-	90	0.43 [0.14-1.30]	0.21	90	0.98 [0.32-3.08]	0.982	90	1.06 [0.35-3.19]	0.93	90	0.35 [0.10-1.16]	0.148
Molecular subtype of primary, TN vs. HR+/HER2-	90	0.73 [0.33-1.61]	0.512	90	0.30 [0.13-0.66]	0.0129	90	2.42 [1.09-5.36]	0.0339	90	0.65 [0.30-1.42]	0.364
Molecular subtype of metastasis, HER2+ vs. HR+/HER2-	87	0.68 [0.22-2.14]	0.578	87	0.47 [0.15-1.48]	0.281	87	1.68 [0.54-5.26]	0.454	87	0.46 [0.14-1.47]	0.271
Molecular subtype of metastasis, TN vs. HR+/HER2-	87	0.76 [0.35-1.66]	0.57	87	0.42 [0.19-0.91]	0.0322	87	1.89 [0.88-4.07]	0.17	87	0.59 [0.28-1.27]	0.257
Bone metastasis, yes vs. no	91	1.72 [0.82-3.60]	0.226	91	1.87 [0.90-3.89]	0.157	91	1.34 [0.65-2.77]	0.503	91	0.65 [0.31-1.34]	0.327
Liver metastasis, yes vs. no	91	2.60 [1.25-5.38]	0.0313	91	2.07 [1.02-4.21]	0.04555	91	1.76 [0.87-3.57]	0.184	91	1.00 [0.50-2.01]	1
Lung-Pleural metastasis, yes vs. no	91	1.37 [0.67-2.79]	0.466	91	1.49 [0.74-2.98]	0.349	91	1.49 [0.74-2.97]	0.348	91	0.96 [0.48-1.92]	0.923
Brain-meningeal metastasis, yes vs. no	91	2.75 [0.71-10.63]	0.219	91	2.17 [0.66-7.14]	0.286	91	1.46 [0.48-4.50]	0.577	91	3.07 [0.93-10.12]	0.123
Lymph node metastasis, yes vs. no	91	0.81 [0.39-1.69]	0.632	91	0.72 [0.35-1.49]	0.463	91	0.76 [0.37-1.56]	0.533	91	0.78 [0.38-1.60]	0.57
Skin metastasis, yes vs. no	91	0.73 [0.31-1.76]	0.561	91	0.35 [0.14-0.87]	0.0286	91	0.92 [0.39-2.19]	0.876	91	0.51 [0.21-1.27]	0.228
Peritoneum metastasis, yes vs. no	91	2.75 [0.71-10.63]	0.219	91	1.33 [0.43-4.08]	0.68	91	0.59 [0.19-1.81]	0.438	91	5.53 [1.43-21.37]	0.0375
Other metastasis sites, yes vs. no	91	0.91 [0.41-2.02]	0.853	91	0.46 [0.21-1.01]	0.106	91	0.82 [0.38-1.77]	0.668	91	0.71 [0.32-1.55]	0.47
Number of metastatic sites at inclusion#, N	91	1.16 [0.92-1.47]	0.302	91	1.04 [0.83-1.30]	0.77	91	1.08 [0.87-1.36]	0.556	91	0.98 [0.78-1.22]	0.875
Number of previous lines of systemic therapy at inclusion#, N	91	1.13 [0.97-1.31]	0.19	91	1.04 [0.90-1.20]	0.667	91	1.09 [0.94-1.26]	0.329	91	1.17 [0.91-6.51]	0.0838
All atypical cells, positive vs. negative	---	---	---	91	4.61 [2.15-9.87]	0.000973	91	13.21 [5.43-32.14]	0.0000018	91	2.71 [1.29-5.70]	0.0279
s-aCTC, positive vs. negative	91	4.61 [2.15-9.87]	0.000973	---	---	---	91	0.79 [0.40-1.59]	0.582	91	3.95 [1.88-8.28]	0.00229
CTM, positive vs. negative	91	13.21 [5.43-32.14]	0.0000018	91	0.79 [0.40-1.59]	0.582	---	---	---	91	0.74 [0.37-1.48]	0.477
g-aCTC, positive vs. negative	91	2.71 [1.29-5.70]	0.0279	91	3.95 [1.88-8.28]	0.00229	91	0.74 [0.37-1.48]	0.477	---	---	---
