## Additional_File3_TableS6 for "Identification of atypical circulating tumor cells with prognostic value in metastatic breast cancer patients"

### Sheet: Sup Table S6
Supplementary Table 6. Molecular markers expressed by aCTCs
			Percentage of aCTCs positive for:
			Leukocyte marker	EMT status				Stem-like and drug resistance markers
Subsets	Total nb of cells analyzed	Nucleus size, mean (SD)	CD45 (%)	Epithelial markers (%)	Epithelial + mesenchymal markers (%)	Mesenchymal markers (%)	None of the EMT markers (%)	LGR5 marker (%)	ABCB1 marker (%)
s-aCTC	336	20.8 (+/-3.8)	0	2.6	27.5	69.9	0	52.1	49
CTM	1742 (164 cl)	16.3 (+/-3.6)	0	0.6	82.5	16.4	0.5	89.4	69.4
g-aCTC	74	29.8 (+/-8.3)	35 (faint & cytoplasmic)	0	63.6	27.4	9	98.9	89.3
