## Additional_File3_TableS7 for "Identification of atypical circulating tumor cells with prognostic value in metastatic breast cancer patients"

### Sheet: Sup Table S7
Suplementary Table 7. Univariate analysis for PFS according to molecular and cytological profiles
PFS		Univariate
		N	HR [95%CI]	p-value
Epithelial	positive vs. negative	23	0.69 [0.16-3.02]	0.623
Mixed epithelial-mesenchymal	positive vs. negative	23	2.87 [1.08-7.68]	0.0353
Mesenchymal	positive vs. negative	23	0.73 [0.30-1.75]	0.483
All atypical circulating cells (aCTCs)	positive vs. negative	23	1.72 [0.72-4.11]	0.218
s-aCTC	positive vs. negative	23	1.67 [0.68-4.11]	0.263
CTM	positive vs. negative	23	0.93 [0.37-2.35]	0.882
g-aCTC	positive vs. negative	23	3.41 [1.20-9.69]	0.0212
